# Emergence of an early SARS-CoV-2 epidemic in the United States

**DOI:** 10.1101/2021.02.05.21251235

**Authors:** Mark Zeller, Karthik Gangavarapu, Catelyn Anderson, Allison R. Smither, John A. Vanchiere, Rebecca Rose, Daniel J. Snyder, Gytis Dudas, Alexander Watts, Nathaniel L. Matteson, Refugio Robles-Sikisaka, Maximilian Marshall, Amy K. Feehan, Gilberto Sabino-Santos, Antoinette R. Bell-Kareem, Laura D. Hughes, Manar Alkuzweny, Patricia Snarski, Julia Garcia-Diaz, Rona S. Scott, Lilia I. Melnik, Raphaëlle Klitting, Michelle McGraw, Pedro Belda-Ferre, Peter DeHoff, Shashank Sathe, Clarisse Marotz, Nathan Grubaugh, David J. Nolan, Arnaud C. Drouin, Kaylynn J. Genemaras, Karissa Chao, Sarah Topol, Emily Spencer, Laura Nicholson, Stefan Aigner, Gene W. Yeo, Lauge Farnaes, Charlotte A. Hobbs, Louise C. Laurent, Rob Knight, Emma B. Hodcroft, Kamran Khan, Dahlene N. Fusco, Vaughn S. Cooper, Phillipe Lemey, Lauren Gardner, Susanna L. Lamers, Jeremy P. Kamil, Robert F. Garry, Marc A. Suchard, Kristian G. Andersen

## Abstract

The emergence of the early COVID-19 epidemic in the United States (U.S.) went largely undetected, due to a lack of adequate testing and mitigation efforts. The city of New Orleans, Louisiana experienced one of the earliest and fastest accelerating outbreaks, coinciding with the annual Mardi Gras festival, which went ahead without precautions. To gain insight into the emergence of SARS-CoV-2 in the U.S. and how large, crowded events may have accelerated early transmission, we sequenced SARS-CoV-2 genomes during the first wave of the COVID-19 epidemic in Louisiana. We show that SARS-CoV-2 in Louisiana initially had limited sequence diversity compared to other U.S. states, and that one successful introduction of SARS-CoV-2 led to almost all of the early SARS-CoV-2 transmission in Louisiana. By analyzing mobility and genomic data, we show that SARS-CoV-2 was already present in New Orleans before Mardi Gras and that the festival dramatically accelerated transmission, eventually leading to secondary localized COVID-19 epidemics throughout the Southern U.S.. Our study provides an understanding of how superspreading during large-scale events played a key role during the early outbreak in the U.S. and can greatly accelerate COVID-19 epidemics on a local and regional scale.
