## Supplementary material for "Emergence of an early SARS-CoV-2 epidemic in the United States": Table S1

### Sheet: Sheet1
Source	Link
NBC News	https://www.nbcnews.com/news/us-news/new-orleans-epicenter-coronavirus-mardi-gras-could-be-blame-doctors-n1167741
NOLA.com	https://www.nola.com/news/coronavirus/article_dedfb5e4-7c2a-11ea-901f-6720fa25be5a.html
NOLA.com	https://www.nola.com/news/coronavirus/article_9b0416a0-8358-11ea-b522-1b46c75b738a.html
NOLA.com	https://www.nola.com/entertainment_life/keith_spera/article_6603c1b8-67b4-11ea-ac7c-2f63f81c6ce1.html
NOLA.com	https://www.theadvocate.com/baton_rouge/opinion/letters/article_fb75aa3c-7f14-11ea-a955-2bd93ff10905.html
New York Times	https://www.nytimes.com/2020/04/13/us/coronavirus-new-orleans-mardi-gras.html
New York Times	https://www.nytimes.com/2020/03/26/us/coronavirus-louisiana-new-orleans.html
Vox	https://www.vox.com/2020/5/6/21249308/coronavirus-cases-massachusetts-louisiana-reopening-hotspots
Washington Post	https://www.washingtonpost.com/national/coronavirus-new-orleans-mardi-gras/2020/03/26/8c8e23c8-6fbb-11ea-b148-e4ce3fbd85b5_story.html
Washington Post	https://www.washingtonpost.com/travel/2020/11/17/new-orleans-mardi-gras-parades-covid/
