## Supplementary material for "Emergence of an early SARS-CoV-2 epidemic in the United States": Table S2

### Sheet: Sheet1
State	Number of sequences
New York	168
New Orleans	152
Texas	125
Washington	93
Michigan	87
Shreveport	78
California	68
Wisconsin	58
Florida	55
Virginia	54
Minnesota	39
Louisiana	39
Maryland	29
Utah	28
New Mexico	19
Connecticut	18
Georgia	17
Arkansas	17
Alabama	11
Oregon	10
Mississippi	6
Outside USA	228
