## Supplementary material for "Emergence of an early SARS-CoV-2 epidemic in the United States": Table S3

### Sheet: Sheet1
Mutation	Multiplicity	Nucleotide position in NC_045512.2
A496G	3	761
G10818T	8	11083
C14521T	3	14786
C15455T	3	15720
C16024T	3	16289
C21310T	4	21575
C21477T	3	21742
C26416T	3	26681
C26630T	3	26895
G29278T	3	29543
